# Regional Genetic Architecture of the Corpus Callosum and its Overlap with Psychiatric and Substance Use Phenotypes

**DOI:** 10.1101/2023.12.03.23299351

**Authors:** Megan L. Campbell, Alexey Shadrin, Dennis van der Meer, Markos Tesfaye, Olav B. Smeland, Kevin S. O’Connell, Nadine Parker, Oleksandr Frei, Ole Andreassen, Dan J. Stein, Shareefa Dalvie, Jaroslav Rokicki

## Abstract

**Background:** The corpus callosum (CC) is a brain structure with a high heritability and a potential role in psychiatric and substance use traits. However, the genetic relationship of the CC, and its subregions, with psychiatric phenotypes remains largely unclear. We aimed to investigate the genetic architecture of the CC and its subregions and its overlap with psychiatric phenotypes using causal mixture model analysis.

**Methods:** We employed summary statistics from genome-wide association studies (GWAS) of the CC (n=35,592), psychiatric- (attention deficit hyperactivity disorder, ADHD; autism spectrum disorder, ASD; bipolar disorder, BD; major depressive disorder, MDD; schizophrenia, SCZ) and substance use- phenotypes (drinks per week, smoking cessation, smoking initialization, number of cigarettes per day and cannabis use) phenotypes, and performed bivariate casual mixture model analyses with MiXeR to investigate the genetic overlap between these phenotypes. Conjunctional false discovery rate (conjFDR) was used to identify genetic loci that exhibit joint associations with the CC and psychiatric or substance use phenotypes. Open Targets was used to annotate significant, independent variants and MAGMA was used to conduct gene-set enrichment analyses.

**Results:** The polygenicity of the CC subregions ranges from 1.4k variants in the posterior subregion to 1.8k variants in the mid posterior subregion, with approximately 1.8k variants influencing total CC volume. The extent of genetic overlap between CC and psychiatric and substance use phenotypes varied across CC subregion; loci contributing to anterior regions showing almost complete overlap with those involved in BD and SCZ (96% and 98%, respectively), while a distinct pattern emerged for MDD indicating fewer variants overlapping with central and mid anterior subregions (47% and 38%, respectively), loci contributing to the central region exhibited substantial overlap with drinks per week (87%). Loci contributing to the CC subregions exhibited lower overlap with ASD and ADHD (26% to 48%). The conjunctional analysis of CC subregions and psychiatric phenotypes revealed a total of 138 significant independent variants, with gene-set enrichment analyses implicating antigen processing, regulation of the extracellular matrix and hyaluronan metabolism.

**Conclusion:** We observed significant genetic overlap between the CC and SCZ, BD, and drinks per week, identifying loci linked to brain-related traits with specific overlap patterns found across conditions. Overlapping genetic architectures suggest shared biological pathways, and the potential value of targeting such pathways for the purposes of treatment.
