## Supplementary Material for "Regional Genetic Architecture of the Corpus Callosum and its Overlap with Psychiatric and Substance Use Phenotypes"

### Sheet: SM Table 1 GWAS Descriptions
	GWAS	N	N Cases	N Controls	Reference	DOI
Psychiatric	PGC ADHD (2022)	225534	38691	186843	Demontis et al., 2023	https://doi.org/10.1038/s41588-023-01350-w
	PGC ASD (2017)	44366	18381	27969	PGC ASD 2017	https://doi.org/10.1186/s13229-017-0137-9
	BD (2021)	150669	41917	371549	Mullins et al 2021	https://doi.org/10.1038/s41588-021-00857-4
	PGC MDD (excl 23and Me & UKB) (2018)	156582	59851	113154	Wray et al 2018	https://doi.org/10.1038/s41588-018-0090-3
	PGC SCZ (2021)	126281	53386	77258	Trubetskoy et al 2022	https://doi.org/10.1038/s41586-022-04434-5
Substance Use	Drinks per week (2019)	941280			Liu et al 2019	https://doi.org/10.1038/s41588-018-0307-5
	Cigarettes per day (2019)	337334			Liu et al 2019	https://doi.org/10.1038/s41588-018-0307-5
	Cannabis (2018)	184765			Pasman et al 2018	https://doi.org/10.1038/s41593-018-0206-1
	Smoking initiation (2019)	1232091			Liu et al 2019	https://doi.org/10.1038/s41588-018-0307-5
	Smoking cessation (2019)	547219			Liu et al 2019	https://doi.org/10.1038/s41588-018-0307-5

### Sheet: SM Table 2.2 SU
Anterior
Mid Anterior

### Sheet: SM Table 3 Psych Conj
CC	Phenotype	CHR	Lead SNP	BD	Min BP	Max BP	FDR
Total CC	ASD	2	rs58565191	104311653	104056454	104380545	0.0419052
		8	rs1964356	8853270	8811564	8922464	0.0239111
	ADHD	1	rs6663404	84223038	84173927	84314270	0.0366816
		2	rs677522	104374272	104056769	104479862	0.00958697
		4	rs1865532	147120075	147039759	147151410	0.00495209
		5	rs6884773	87715465	87439691	87840688	0.0141123
		6	rs833046	43666837	43469519	43681240	0.0476984
		7	rs17292270	21823117	21823117	21823117	0.0488967
		10	rs1871345	118895368	118613930	118896767	0.0153862
	BD	2	rs1020603	169382342	169361542	169399198	0.0334333
		2	rs2216460	225247487	225187867	225247487	0.0318499
		3	rs1010553	52540773	52217088	52847601	0.00302737
		3	rs9867304	94248614	94205768	94251069	0.047527
		4	rs10014468	123517646	123122856	123558330	0.0197026
		6	rs76334523	43199378	43108122	43227141	0.0162514
		8	rs6992333	144993377	144973183	145094339	5.42715e-06
		11	rs174582	61607168	61598288	61621040	0.0410931
		11	rs10219183	66090032	66066349	66183020	0.0051195
		11	rs2512527	77920863	77919768	77968631	0.0435085
		15	rs4702	91426560	91416550	91429042	0.0266295
		16	rs62068684	89666961	89507995	89772265	0.0138989
		17	rs113620991	35961406	35900878	36003359	0.021379
	MDD	1	rs11264763	153948705	153758562	154115635	0.0342958
		1	rs10911316	183313912	183282575	183402201	0.0164787
	SCZ	1	rs6663404	84223038	84173927	84314270	0.0126097
		1	rs1342780	91198676	91189933	91214234	0.0248331
		1	rs2076590	112263682	112263682	112263682	0.0333016
		1	rs10127983	153923276	153758562	154084441	0.00393336
		1	rs9428966	243667900	243639218	244023667	0.000206138
		2	rs11694342	37236821	37047901	37348147	0.00250932
		2	rs907573	60523559	60426705	60529699	0.0424314
		2	rs778761	61782899	61367664	61782899	0.0229143
		2	rs74855351	98380681	97668945	98599499	0.00354481
		2	rs7604885	162806408	162291384	162891848	0.0099628
		2	rs10186796	175079733	174931752	175091630	0.0358846
		2	rs3828186	200214273	199851370	200347991	0.0434424
		2	rs11694369	200741720	200715388	201105734	0.0463702
		2	rs73058939	208503211	208402750	208532008	0.041683
		3	rs709210	50357869	50292324	50505395	0.0350187
		3	rs1010553	52540773	52217088	52847601	0.00282391
		4	rs10014468	123517646	123122856	123558330	0.0233084
		5	rs17548736	87743267	86494363	88445458	0.0010942
		5	rs2973828	90986181	90928553	91025460	0.0236254
		5	rs2163786	139986490	139729152	140186438	0.00920598
		5	rs815624	153493928	153360230	153494239	0.0187257
		6	rs111851385	43185354	43108122	43227141	0.0111042
		6	rs2153960	108988184	108861264	109019323	0.00222164
		8	rs517394	8618430	8618430	8618430	0.0158561
		8	rs72722365	131190914	131027338	131361477	0.0203857
		10	rs619824	104581288	104487871	104640059	0.00379673
		11	rs61869032	1477797	1423619	1633238	0.00547512
		11	rs2585788	19889078	19868377	19903757	0.0277603
		11	rs4579897	47097364	46714279	47380593	0.0123221
		11	rs3017889	57520849	57409538	57682011	0.000915997
		12	rs73230058	123593899	123421902	123852510	0.0136406
		13	rs7337571	50154553	50145394	50198398	0.0465853
		13	rs277834	109710082	109687510	109710082	0.000557858
		13	rs3812831	114900150	114897278	114946956	0.0114055
		14	rs10220496	63968054	63963038	64033102	0.0434573
		15	rs1573644	91421283	91400208	91439417	0.0010335
		16	rs78004870	89882807	89507995	89932143	0.00409373
		17	rs7225002	44189067	44084008	44628864	0.00569263
		19	rs56862829	2129706	2103219	2249634	0.0356483
		21	rs62227749	35118152	34954782	35199880	0.0392774
		22	rs1574829	25519224	25483767	25565420	0.0294085
Anterior	ADHD	1	rs2076590	112263682	112263682	112263682	0.0462247
		1	rs10127983	153923276	153758562	154084441	0.0033568
		2	rs62133108	37253455	37047901	37348147	0.00215613
		2	rs11692435	98275354	97595403	98599499	0.0441354
		2	rs6707646	162808640	162291384	162891848	0.00648612
		2	rs3828186	200214273	199851370	200347991	0.0418164
		3	rs1010553	52540773	52217088	52847601	0.00560973
		3	rs60756930	71556471	71481192	71611630	0.00511838
		4	rs35079648	48479559	48342682	48697149	0.0165127
		5	rs34087837	87676693	86494363	88445458	0.00126991
		6	rs111851385	43185354	43185354	43185354	0.0406902
		6	rs2153960	108988184	108861264	109019323	0.0155333
		6	rs9365573	163932893	163805682	164006012	0.0260733
		8	rs1351744	116563879	116464988	116636719	0.0345562
		8	rs62524625	131084728	131027841	131355000	0.0267694
		10	rs10821946	63802574	63802574	63825807	0.0448755
		11	rs6578554	1626718	1474210	1633238	0.0248251
		11	rs7945315	47110652	46714279	47242761	0.0205737
		12	rs73230058	123593899	123421902	123852510	0.0194237
		13	rs1146921	78348140	78224556	78672260	0.0400643
		13	rs1431274	109691962	109687510	109710082	0.00534718
		16	rs258341	89691142	89680337	89932143	0.0186507
		17	rs4792827	44131305	43463493	44865603	0.00259449
		19	rs2382973	38594390	38593151	38687076	0.0403365
		19	rs8103840	49254955	49215095	49259529	0.0340891
		20	rs1890002	32919219	32903904	33533186	0.00771886
		21	rs62227749	35118152	34954782	35199880	0.0429608
		22	rs373487	20169913	20057078	20174561	0.021285
		22	rs1574829	25519224	25483767	25565420	0.0315931
	BD	14	rs2273704	100384232	100300243	100410206	0.00969377
		20	rs6059976	33261649	33224174	33360785	0.0450492
	SCZ	1	rs2076590	112263682	112263682	112263682	0.0462247
		1	rs10127983	153923276	153758562	154084441	0.0033568
		2	rs62133108	37253455	37047901	37348147	0.00215613
		2	rs11692435	98275354	97595403	98599499	0.0441354
		2	rs6707646	162808640	162291384	162891848	0.00648612
		2	rs3828186	200214273	199851370	200347991	0.0418164
		3	rs1010553	52540773	52217088	52847601	0.00560973
		3	rs60756930	71556471	71481192	71611630	0.00511838
		4	rs35079648	48479559	48342682	48697149	0.0165127
		5	rs34087837	87676693	86494363	88445458	0.00126991
		6	rs111851385	43185354	43185354	43185354	0.0406902
		6	rs2153960	108988184	108861264	109019323	0.0155333
		6	rs9365573	163932893	163805682	164006012	0.0260733
		8	rs1351744	116563879	116464988	116636719	0.0345562
		8	rs62524625	131084728	131027841	131355000	0.0267694
		10	rs10821946	63802574	63802574	63825807	0.0448755
		11	rs6578554	1626718	1474210	1633238	0.0248251
		11	rs7945315	47110652	46714279	47242761	0.0205737
		12	rs73230058	123593899	123421902	123852510	0.0194237
		13	rs1146921	78348140	78224556	78672260	0.0400643
		13	rs1431274	109691962	109687510	109710082	0.00534718
		16	rs258341	89691142	89680337	89932143	0.0186507
		17	rs4792827	44131305	43463493	44865603	0.00259449
		19	rs2382973	38594390	38593151	38687076	0.0403365
		19	rs8103840	49254955	49215095	49259529	0.0340891
		20	rs1890002	32919219	32903904	33533186	0.00771886
		21	rs62227749	35118152	34954782	35199880	0.0429608
		22	rs373487	20169913	20057078	20174561	0.021285
		22	rs1574829	25519224	25483767	25565420	0.0315931
Md Anterior	ADHD	1	rs6663404	84223038	84173927	84314270	0.0316898
		4	rs10856883	77174469	77131294	77175245	0.0395964
		4	rs1865532	147120075	147039759	147151410	0.00121014
		5	rs6884773	87715465	87439691	87840688	0.0113027
		6	rs12204439	70870273	70852493	70932604	0.0435054
		9	rs10965176	2198424	2196917	2198424	0.041421
		10	rs1871345	118895368	118613930	118896767	0.0124012
		22	rs5996841	25553772	25483767	25584280	0.02189
	ASD	9	rs147866472	10474138	10468588	10479622	0.0193206
	BD	6	rs111981370	43255380	43230103	43255380	0.038195
		8	rs6992333	144993377	144973183	145086428	5.51567e-06
		10	rs7089737	168005	76294	325841	0.0467442
		11	rs174598	61621194	61542006	61624181	0.010288
		16	rs62068684	89666961	89660343	89772265	0.0174182
	MDD	1	rs11264743	153941514	153758562	154085643	0.0451593
		4	rs62303873	42097297	41882601	42180577	0.00572365
	SCZ	1	rs12138061	50572096	49573780	50591851	0.0439555
		1	rs6663404	84223038	84173927	84314270	0.0431887
		1	rs10127983	153923276	153758562	154084441	0.00463846
		1	rs3006916	243639859	243639859	243672125	0.0224903
		2	rs12615509	27098766	27004254	27345484	0.0416352
		2	rs9636429	37215607	37047901	37277299	0.005766
		2	rs7575796	97746526	97595403	98599499	0.0113699
		2	rs13028839	200235352	199851370	200393082	0.0294054
		5	rs17548736	87743267	86494363	88748452	0.00124905
		5	rs68016529	169598672	169581006	169607374	0.037019
		6	rs111851385	43185354	43185354	43255380	0.0388772
		6	rs2744421	163793032	163789736	163998310	0.0440685
		8	rs517394	8618430	8618430	8618430	0.0344507
		8	rs330926	9000965	8990577	9005293	0.0467827
		8	rs13263416	89621732	89334910	89761163	0.0257674
		8	rs72722365	131190914	131027338	131361477	0.0249823
		9	rs76138056	3232728	3232728	3313962	0.0375651
		11	rs61869032	1477797	1474210	1633238	0.0139955
		11	rs3017889	57520849	57409538	57682011	0.00124889
		12	rs73230058	123593899	123421902	123852510	0.0221832
		13	rs277834	109710082	109687510	109710082	0.000863463
		15	rs1573644	91421283	91403674	91439417	0.0206203
		16	rs60990680	89742430	89680337	89747878	0.00832537
		17	rs7225002	44189067	43463493	44826056	0.0190667
		21	rs62227749	35118152	34954782	35199880	0.0488945
		22	rs1574829	25519224	25483767	25565420	0.0363908
Central	ADHD	1	rs6663404	84223038	84173927	84314270	0.0469949
		3	rs6779258	71549639	71481192	71611630	0.0039524
		4	rs1865532	147120075	147039759	147151410	0.0259242
		5	rs6452788	87712913	87439691	87831034	0.0165485
		10	rs1871345	118895368	118613930	118896767	0.013085
		22	rs5996841	25553772	25483767	25584280	0.0113599
	ASD	17	rs62061820	44185431	43463493	44865603	0.026253
	BD	1	rs4657000	161228274	161194400	161228274	0.0370738
		2	rs1020604	169382336	169361542	169399198	0.0307381
		3	rs1010553	52540773	52217088	52847601	0.00497384
		4	rs6829622	14783158	14738060	14783158	0.0373494
		6	rs9365573	163932893	163805682	164006012	0.0263755
		8	rs6992333	144993377	144973183	145086428	4.79055e-06
		10	rs11012722	21772167	21766969	22003276	0.0378563
		11	rs174600	61622227	61542006	61624181	0.0126696
		11	rs10896110	66101978	66066349	66183020	0.0451667
		16	rs62068684	89666961	89660343	89772265	0.0155313
		20	rs7262834	33400913	33020957	33533186	0.0280034
		22	rs1974653	20134350	20057078	20169422	0.0341169
	SCZ	1	rs2076590	112263682	112263682	112263682	0.0462247
		1	rs10127983	153923276	153758562	154084441	0.0033568
		2	rs62133108	37253455	37047901	37348147	0.00215613
		2	rs11692435	98275354	97595403	98599499	0.0441354
		2	rs6707646	162808640	162291384	162891848	0.00648612
		2	rs3828186	200214273	199851370	200347991	0.0418164
		3	rs1010553	52540773	52217088	52847601	0.00560973
		3	rs60756930	71556471	71481192	71611630	0.00511838
		4	rs35079648	48479559	48342682	48697149	0.0165127
		5	rs34087837	87676693	86494363	88445458	0.00126991
		6	rs111851385	43185354	43185354	43185354	0.0406902
		6	rs2153960	108988184	108861264	109019323	0.0155333
		6	rs9365573	163932893	163805682	164006012	0.0260733
		8	rs1351744	116563879	116464988	116636719	0.0345562
		8	rs62524625	131084728	131027841	131355000	0.0267694
		10	rs10821946	63802574	63802574	63825807	0.0448755
		11	rs6578554	1626718	1474210	1633238	0.0248251
		11	rs7945315	47110652	46714279	47242761	0.0205737
		12	rs73230058	123593899	123421902	123852510	0.0194237
		13	rs1146921	78348140	78224556	78672260	0.0400643
		13	rs1431274	109691962	109687510	109710082	0.00534718
		16	rs258341	89691142	89680337	89932143	0.0186507
		17	rs4792827	44131305	43463493	44865603	0.00259449
		19	rs2382973	38594390	38593151	38687076	0.0403365
		19	rs8103840	49254955	49215095	49259529	0.0340891
		20	rs1890002	32919219	32903904	33533186	0.00771886
		21	rs62227749	35118152	34954782	35199880	0.0429608
		22	rs373487	20169913	20057078	20174561	0.021285
		22	rs1574829	25519224	25483767	25565420	0.0315931
Mid Posterior	MDD	2	rs13426457	228416712	228277430	228442208	0.0208979
		3	rs6765484	50041313	49897830	50209053	0.0234258
		3	rs55716899	71498561	71481192	71611630	0.0234139
		3	rs9870377	136597120	135621417	136674500	0.0119736
		4	rs13109404	102896591	102702364	103198082	0.0348742
		6	rs4706998	84167277	83978225	84217876	0.0240131
		11	rs57208920	19342557	19310745	19364170	0.0362046
		20	rs6059779	32950325	32903904	33294945	0.0200081
	SCZ	5	rs77661486	50008508	45266078	50190911	0.0483046
		12	rs10859574	94163911	94092690	94181470	0.0179456
Posterior	ADHD	1	rs12736835	14510164	14507831	14567691	0.0464834
		1	rs2782640	44009033	43974091	44245939	0.0198482
		1	rs10927049	243805901	243674682	244011843	0.0400016
		2	rs6741157	104421850	104083756	104479862	0.0422413
		3	rs13064381	50233317	49734229	50371432	0.00074008
		5	rs56106466	144042957	144042878	144214142	0.0456057
		7	rs17292270	21823117	21823117	21823117	0.0285431
		8	rs330943	9021026	9007273	9031704	0.039014
		10	rs1871345	118895368	118613930	118896767	0.0181767
	ASD	5	rs11742387	77814525	77645265	77816007	0.0407397
		8	rs7461065	10790202	8811564	11712639	0.00278011
		17	rs56305452	65990500	65824046	66098154	0.0220106
	BD	2	rs2216460	225247487	225187867	225247487	0.0331584
		3	rs9877046	50352458	50292324	50505395	0.0329877
		3	rs13303	52558008	52217088	52847601	0.000420643
		7	rs2355121	11910522	11860937	11934284	0.0353551
		8	rs6999466	10265712	10220412	11438064	0.0240242
		8	rs7016860	145000221	144973183	145094339	1.14892e-05
		11	rs1451677	14746012	14579376	14934686	0.0347239
		11	rs580241	66066349	66066349	66117111	0.0222137
		15	rs4702	91426560	91416550	91429042	0.00291992
		16	rs16958175	11347199	11345031	11448053	0.0458105
		16	rs62068684	89666961	89507995	89772265	0.0142597
		17	rs12452367	53374610	53364300	53387876	0.0445492
	SCZ	1	rs2292242	8385059	8371171	8390051	0.0383991
		1	rs2842189	44007648	43974091	44244183	0.0329712
		1	rs12568187	91193691	91189933	91200191	0.0194953
		1	rs11264680	153926078	153758562	154085643	0.0342306
		1	rs9428966	243667900	243614180	244025999	0.00015639
		2	rs11682782	37213186	37047901	37277299	0.0065774
		2	rs7582445	60495874	60405620	60528052	0.0229061
		2	rs9678189	61614826	61427030	61782899	0.0450235
		2	rs142774637	98244689	98244689	98244689	0.0460644
		2	rs4131583	175082308	174931752	175091630	0.0419745
		2	rs10191552	228381108	228277430	228442208	0.0142222
		3	rs6765484	50041313	49897830	50525154	0.00999526
		3	rs13303	52558008	52217088	52847601	0.00068709
		5	rs6877015	77615011	77575136	77624014	0.0306269
		5	rs2256547	139996011	139729152	140186438	0.0212798
		6	rs9398172	108994826	108868422	109019323	0.0174339
		7	rs13226948	83733117	83693497	83799292	0.00923522
		7	rs10254438	127790172	127790172	127806173	0.0465618
		8	rs6999466	10265712	8088230	10277982	0.019271
		8	rs10957133	61300510	61298005	61570627	0.0207102
		10	rs619824	104581288	104487871	104640059	0.0041129
		11	rs61869032	1477797	1420198	1633238	0.00663483
		11	rs16918024	28588426	28588426	28588426	0.0352885
		11	rs644219	57610017	57375424	57731129	0.00144647
		11	rs10890991	109272074	109204004	109394795	0.0335743
		12	rs73230058	123593899	123322415	123852510	0.0163022
		13	rs277834	109710082	109687510	109710082	0.0018511
		14	rs149021237	59984715	59864362	60033892	0.0494134
		15	rs4702	91426560	91402803	91439417	0.00366741
		16	rs1463244	63735273	63693871	63750542	0.0262549
		16	rs60990680	89742430	89507995	89886392	0.00841147
		19	rs114245623	54488872	54467916	54498890	0.0259565

### Sheet: SM Table 4 SU Conj
CC	Phenotype	locusnum	CHR	INDEP_BP	INDEP_SNP	2	LEAD_SNP	A1	A2	FDR
Total	Smoking Initiation	1	1	50628851	rs12024093	1	rs12024093	A	G	0.0270304
		2	2	104204520	rs1869073	1	rs671722	T	C	0.0407836
		2	2	104387855	rs671722	1	rs671722	G	A	0.0106532
		2	2	104392496	rs1457453	1	rs671722	T	C	0.0316139
		3	2	162806408	rs7604885	1	rs7604885	A	G	0.00868907
		4	7	117505487	rs7796203	1	rs7796203	G	A	0.0126113
		4	7	117627585	rs61702433	1	rs7796203	T	G	0.0188689
		4	7	117665936	rs757038	1	rs7796203	G	A	0.0377758
		5	8	144458874	rs3812439	1	rs3812439	T	C	0.0199639
		6	10	21819824	rs12253527	1	rs12253527	A	G	0.0156064
		7	10	104247681	rs11191301	1	rs4290163	T	C	0.0356994
		7	10	104487871	rs2265309	1	rs4290163	T	C	0.0473969
		7	10	104610926	rs4290163	1	rs4290163	T	G	0.0224739
		8	10	118715399	rs7902527	1	rs7902527	A	G	0.0178003
		9	22	40629138	rs5750908	1	rs5750908	C	T	0.0101046
	Cigarettes per day	1	1	78022217	rs1565851	1	rs1565851	A	G	0.0489107
		2	11	66066349	rs580241	1	rs580241	G	A	0.0371531
		3	16	89743000	rs57364768	1	rs2239359	A	G	0.0143531
		3	16	89743219	rs437625	1	rs437625	A	G	0.0262094
		3	16	89849480	rs2239359	1	rs2239359	T	C	0.00418519
		3	16	89915418	rs12448762	1	rs2239359	T	C	0.0480113
	Drinks per week	1	11	47406592	rs11039216	1	rs7933896	C	T	0.0265281
		1	11	47882782	rs7933896	1	rs7933896	T	C	0.00631262
Anterior	Smoking Initiation	1	2	104387855	rs671722	1	rs671722	G	A	0.0101121
		1	2	104392496	rs1457453	1	rs671722	T	C	0.0311955
		2	2	162802993	rs12474587	1	rs12474587	T	G	0.00391596
		3	7	117495667	rs6976111	1	rs10233018	A	C	0.00255107
		3	7	117506763	rs7801539	1	rs10233018	C	T	0.0420742
		3	7	117523709	rs10233018	1	rs10233018	A	G	0.00143701
		3	7	117627585	rs61702433	1	rs10233018	T	G	0.0182248
		3	7	117665936	rs757038	1	rs10233018	G	A	0.0376146
		4	10	104610926	rs4290163	1	rs4290163	T	G	0.0224913
		5	10	118715399	rs7902527	1	rs7902527	A	G	0.0171546
	Smoking cessation	1	12	66327632	rs10878349	1	rs10878349	A	G	0.0202991
	Cigarettes per day	1	1	78083135	rs6603956	1	rs6603956	C	T	0.0476565
		2	16	89608702	rs11642231	1	rs447735	A	G	0.0376662
		2	16	89716251	rs2437956	1	rs447735	T	C	0.0163421
		2	16	89734349	rs447735	1	rs447735	C	T	0.00647918
		2	16	89743000	rs57364768	1	rs447735	A	G	0.0134514
		2	16	89780090	rs12149952	1	rs447735	T	C	0.0184075
		2	16	89917472	rs7185296	1	rs447735	A	G	0.0432802
	Drinks per week	1	1	220981358	rs6541160	1	rs6541160	C	T	0.0220698
		2	11	47406592	rs11039216	1	rs7933896	C	T	0.0199935
		2	11	47882782	rs7933896	1	rs7933896	T	C	0.00588293
Mid Anterior	Smoking initiation	1	1	50625979	rs6669839	1	rs6669839	T	C	0.0332717
		1	1	50711961	rs7517344	1	rs6669839	A	G	0.0452071
		2	10	21819824	rs12253527	1	rs12253527	A	G	0.0215791
		3	10	118715399	rs7902527	1	rs7902527	A	G	0.0248411
		4	22	40546153	rs5995826	1	rs5995826	G	A	0.0244473
	Cigarettes per day	1	16	89743000	rs57364768	1	rs57364768	A	G	0.0170472
		1	16	89849480	rs2239359	1	rs57364768	T	C	0.0225557
	Drinks per week	1	11	47406592	rs11039216	1	rs11039216	C	T	0.0479074
Central	Smoking initiation	1	1	50625979	rs6669839	1	rs6669839	T	C	0.0250125
		1	1	50711961	rs7517344	1	rs6669839	A	G	0.0333083
		2	2	162816728	rs12472555	1	rs12472555	G	T	0.00511053
	Smoking cessation	1	10	22151578	rs2793351	1	rs2793351	G	A	0.0260366
	Cigarettes per day	1	16	89743000	rs57364768	1	rs2239359	A	G	0.0418326
		1	16	89849480	rs2239359	1	rs2239359	T	C	0.0246912
	Drinks per week	1	11	47882782	rs7933896	1	rs7933896	T	C	0.00733606
		2	19	49254955	rs8103840	1	rs8103840	C	T	0.0233843

### Sheet: SM Table 5 GSEA
CC	Phenotype	GeneSet	P-value	Genes
Anterior Subregion	ADHD	GOBP_ANTIGEN_PROCESSING_AND_PRESENTATION_OF_PEPTIDE_ANTIGEN_VIA_MHC_CLASS_IB	6.05e-08	RAET1E, RAET1G, ULBP2, ULBP1, RAET1L, ULBP3
		GOBP_ANTIGEN_PROCESSING_AND_PRESENTATION_OF_ENDOGENOUS_PEPTIDE_ANTIGEN	2.16e-07	RAET1E, RAET1G, ULBP2, ULBP1, RAET1L, ULBP3
		GOBP_ANTIGEN_PROCESSING_AND_PRESENTATION_VIA_MHC_CLASS_IB	2.16e-07	RAET1E, RAET1G, ULBP2, ULBP1, RAET1L, ULBP3
		GOBP_ANTIGEN_PROCESSING_AND_PRESENTATION_OF_ENDOGENOUS_ANTIGEN	7.04e-07	RAET1E, RAET1G, ULBP2, ULBP1, RAET1L, ULBP3
		GOBP_ANTIGEN_PROCESSING_AND_PRESENTATION_OF_PEPTIDE_ANTIGEN_VIA_MHC_CLASS_I	1.52e-06	RAET1E, RAET1G, ULBP2, ULBP1, RAET1L, ULBP3
		GOBP_POSITIVE_REGULATION_OF_T_CELL_MEDIATED_CYTOTOXICITY	2.14e-06	RAET1E, RAET1G, ULBP2, ULBP1, RAET1L, ULBP3
		GOBP_REGULATION_OF_T_CELL_MEDIATED_CYTOTOXICITY	7.96e-06	RAET1E, RAET1G, ULBP2, ULBP1, RAET1L, ULBP3
		GOBP_T_CELL_MEDIATED_CYTOTOXICITY	2.01e-05	RAET1E, RAET1G, ULBP2, ULBP1, RAET1L, ULBP3
		GOBP_ANTIGEN_PROCESSING_AND_PRESENTATION_OF_PEPTIDE_ANTIGEN	3.95e-05	RAET1E, RAET1G, ULBP2, ULBP1, RAET1L, ULBP3
		GOBP_POSITIVE_REGULATION_OF_T_CELL_MEDIATED_IMMUNITY	3.95e-05	RAET1E, RAET1G, ULBP2, ULBP1, RAET1L, ULBP3
		GOBP_POSITIVE_REGULATION_OF_CELL_KILLING	6.09e-05	RAET1E, RAET1G, ULBP2, ULBP1, RAET1L, ULBP3
		GOBP_LEUKOCYTE_MEDIATED_CYTOTOXICITY	0.000107	TUSC2, RAET1E, RAET1G, ULBP2, ULBP1, RAET1L, ULBP3
		GOBP_REGULATION_OF_T_CELL_MEDIATED_IMMUNITY	0.000222	RAET1E, RAET1G, ULBP2, ULBP1, RAET1L, ULBP3
		GOBP_REGULATION_OF_LEUKOCYTE_MEDIATED_CYTOTOXICITY	0.000222	RAET1E, RAET1G, ULBP2, ULBP1, RAET1L, ULBP3
		GOBP_ANTIGEN_PROCESSING_AND_PRESENTATION	0.000379	RAET1E, RAET1G, ULBP2, ULBP1, RAET1L, ULBP3
		GOBP_REGULATION_OF_CELL_KILLING	0.000552	RAET1E, RAET1G, ULBP2, ULBP1, RAET1L, ULBP3
		GOBP_T_CELL_MEDIATED_IMMUNITY	0.000754	RAET1E, RAET1G, ULBP2, ULBP1, RAET1L, ULBP3
		GOBP_POSITIVE_REGULATION_OF_LYMPHOCYTE_MEDIATED_IMMUNITY	0.000754	RAET1E, RAET1G, ULBP2, ULBP1, RAET1L, ULBP3
		GOBP_CELL_KILLING	0.000754	TUSC2, RAET1E, RAET1G, ULBP2, ULBP1, RAET1L, ULBP3
		GOBP_POSITIVE_REGULATION_OF_ADAPTIVE_IMMUNE_RESPONSE	0.000768	RAET1E, RAET1G, ULBP2, ULBP1, RAET1L, ULBP3
		GOBP_NATURAL_KILLER_CELL_MEDIATED_IMMUNITY	0.00159	RAET1E, RAET1G, ULBP2, ULBP1, ULBP3
		GOBP_POSITIVE_REGULATION_OF_LEUKOCYTE_MEDIATED_IMMUNITY	0.00168	RAET1E, RAET1G, ULBP2, ULBP1, RAET1L, ULBP3
		GOBP_CELLULAR_RESPONSE_TO_UV_B	0.00197	HYAL3, HYAL1, HYAL2
		GOBP_HYALURONAN_CATABOLIC_PROCESS	0.00476	HYAL3, HYAL1, HYAL2
		GOBP_REGULATION_OF_LYMPHOCYTE_MEDIATED_IMMUNITY	0.00522	RAET1E, RAET1G, ULBP2, ULBP1, RAET1L, ULBP3
		GOBP_RESPONSE_TO_UV_B	0.00859	HYAL3, HYAL1, HYAL2
		GOBP_REGULATION_OF_ADAPTIVE_IMMUNE_RESPONSE	0.00859	RAET1E, RAET1G, ULBP2, ULBP1, RAET1L, ULBP3
		GOBP_GLYCOSAMINOGLYCAN_CATABOLIC_PROCESS	0.0208	HYAL3, HYAL1, HYAL2
		GOBP_REGULATION_OF_SYNAPSE_STRUCTURE_OR_ACTIVITY	0.0214	RHOA, DAG1, AMIGO3, GMPPB, CAMKV, SEMA3F, ROBO2
		GOBP_REGULATION_OF_LEUKOCYTE_MEDIATED_IMMUNITY	0.0227	RAET1E, RAET1G, ULBP2, ULBP1, RAET1L, ULBP3
		GOBP_POSITIVE_REGULATION_OF_IMMUNE_EFFECTOR_PROCESS	0.0335	RAET1E, RAET1G, ULBP2, ULBP1, RAET1L, ULBP3
		GOBP_AMINOGLYCAN_CATABOLIC_PROCESS	0.0335	HYAL3, HYAL1, HYAL2
		GOBP_LEUKOCYTE_MEDIATED_IMMUNITY	0.0377	TUSC2, RAET1E, RAET1G, ULBP2, ULBP1, RAET1L, ULBP3
		GOBP_HYALURONAN_METABOLIC_PROCESS	0.0377	HYAL3, HYAL1, HYAL2
		GOBP_REGULATION_OF_MODIFICATION_OF_POSTSYNAPTIC_STRUCTURE	0.0421	RHOA, CAMKV
		GOBP_MUCOPOLYSACCHARIDE_METABOLIC_PROCESS	0.044	HYAL3, HYAL1, HYAL2, XYLT1
		GOBP_LYMPHOCYTE_MEDIATED_IMMUNITY	0.0464	RAET1E, RAET1G, ULBP2, ULBP1, RAET1L, ULBP3
		GOBP_NATURAL_KILLER_CELL_ACTIVATION	0.0481	TUSC2, ULBP2, ULBP1, ULBP3
		GOBP_BIOLOGICAL_PROCESS_INVOLVED_IN_INTERSPECIES_INTERACTION_BETWEEN_ORGANISMS	0.0481	RHOA, DAG1, MST1R, HYAL3, HYAL1, HYAL2, TUSC2, MAPKAPK3, FOXP1, RAET1E, RAET1G, ULBP2, ULBP1, ULBP3
Central	Smoking inititiation	GOBP_NEGATIVE_REGULATION_OF_EXTRACELLULAR_MATRIX_DISASSEMBLY	0.0118	DPP4, FAP
		GOBP_NEGATIVE_REGULATION_OF_EXTRACELLULAR_MATRIX_ORGANIZATION	0.0247	DPP4, FAP
		GOBP_REGULATION_OF_EXTRACELLULAR_MATRIX_DISASSEMBLY	0.0247	DPP4, FAP
		GOBP_LOCOMOTORY_EXPLORATION_BEHAVIOR	0.0247	SLC4A10, DPP4
		GOBP_REGULATION_OF_EXECUTION_PHASE_OF_APOPTOSIS	0.0247	GCG, FAP
Posterior	SCZ	GOBP_HYALURONAN_METABOLIC_PROCESS	0.0164	HYAL3, HYAL1, HYAL2, ITIH1, ITIH3, ITIH4
Total CC	SCZ	GOBP_HOMOPHILIC_CELL_ADHESION_VIA_PLASMA_MEMBRANE_ADHESION_MOLECULES	0.000308	PCDHA1, PCDHA2, PCDHA3, PCDHA4, PCDHA5, PCDHA6, PCDHA7, PCDHA8, PCDHA9, PCDHA10, PCDHA11, PCDHA12, PCDHA13, PCDHAC1, PCDHAC2, PCDHB1, PCDHB2, PCDHB3, PTK7, CDH15
		GOBP_CELL_CELL_ADHESION_VIA_PLASMA_MEMBRANE_ADHESION_MOLECULES	0.0222	AMIGO3, GMPPB, PCDHA1, PCDHA2, PCDHA3, PCDHA4, PCDHA5, PCDHA6, PCDHA7, PCDHA8, PCDHA9, PCDHA10, PCDHA11, PCDHA12, PCDHA13, PCDHAC1, PCDHAC2, PCDHB1, PCDHB2, PCDHB3, PTK7, CLDN23, CDH15
		GOBP_AMINOGLYCAN_CATABOLIC_PROCESS	0.0234	CHI3L2, CHIA, OVGP1, HYAL3, HYAL1, HYAL2, FGF2
		GOBP_HYALURONAN_METABOLIC_PROCESS	0.0265	HYAL3, HYAL1, HYAL2, ITIH1, ITIH3, ITIH4, FGF2
All CC & Psychiatric Phenotype Genes		GOBP_BIOLOGICAL_PROCESS_INVOLVED_IN_INTERSPECIES_INTERACTION_BETWEEN_ORGANISMS	0.00175	ENO1, AGBL4, S100A8, S100A7, S100A14, IL6R, LY9, CD244, ITLN1, F11R, PVRL4, FCER1G, FCGR3A, FCGR2B, NCF2, AGBL5, EMILIN1, EIF2AK2, ARID5A, ZAP70, TANK, DPP4, IFIH1, WIPF1, FZD5, WDFY1, CCL20, GPX1, RHOA, DAG1, MST1R, HYAL3, HYAL1, HYAL2, TUSC2, MAPKAPK3, TLR9, STAB1, PRKCD, FOXP1, NCK1, TMEM33, TXK, OCIAD2, G3BP2, CXCL9, CXCL10, CXCL11, SCARB2, BANK1, NFKB1, IL21, AP3B1, MEF2C, CD14, CNPY3, C6orf…
		GOBP_MONOATOMIC_CATION_TRANSPORT	0.00984	PARK7, ATP6V0B, SLC6A9, ATP5F1, KCND3, SLC39A1, KCNK3, SLC5A6, SLC30A3, UCN, COMMD1, CNNM4, COX5B, CNGA3, SLC4A10, GCG, STK39, C2orf47, SERPINE2, RHOA, GNAI2, CACNA2D2, TLR9, TMEM110, SLC30A9, ATP8A1, CNGA1, SLC10A4, CXCL9, CXCL10, CXCL11, PPP3CA, SLC39A8, FGF2, SLC10A7, HCN1, SLC4A9, KCNIP1, KCNMB1, TMEM63B, IBTK, CHD7, CYC1, SLC39A4, MFSD3, CNNM2, CALHM2, KCNK18, ZDHHC13, ARHGAP1, F2, PACSIN3, …
		GOBP_PROTEIN_CONTAINING_COMPLEX_ORGANIZATION	0.00984	PARK7, MED8, PRKACB, LRRC8D, WDR77, DDX20, KCND3, SNAPIN, CRTC2, RPS27, HAX1, AQP10, ITLN1, NDUFS2, APOA2, LAMC1, ARPC5, DRC1, CENPA, MAPRE3, PREB, TRIM54, EIF2AK2, NDUFAF7, GEMIN6, COA5, WIPF1, KCTD18, CUL3, DAW1, USP4, RHOA, APEH, RBM5, ZMYND10, TWF2, DNAH1, NISCH, SMIM4, PRKCD, NCK1, SLAIN2, G3BP2, NUP54, BBS12, HCN1, TBCA, RASA1, NDUFA2, KCTD16, PRPH2, TBCC, GNMT, TTBK1, RSPH9, VEGFA, C6orf57…
		GOBP_TRANSMEMBRANE_TRANSPORT	0.0103	PARK7, SLC45A1, ATP6V0B, SLC6A9, LRRC8D, ATP5F1, KCND3, S100A6, SLC39A1, AQP10, ATP8B2, ITLN1, TOMM40L, KCNK3, SLC35F6, SLC5A6, SLC30A3, MPV17, PEX13, COMMD1, CNNM4, CNNM3, COX5B, CNGA3, SLC4A10, STK39, GPR155, C2orf47, SLC19A3, CYB561D2, CACNA2D2, TLR9, TMEM110, SLC30A9, ATP8A1, CNGA1, SLC10A4, CXCL9, CXCL10, CXCL11, PPP3CA, SLC39A8, FGF2, SLC10A7, POU4F2, HCN1, EMB, MEF2C, SLC4A9, SLC35A4, KCNI…
		GOBP_MONOATOMIC_CATION_TRANSMEMBRANE_TRANSPORT	0.0131	PARK7, ATP6V0B, SLC6A9, ATP5F1, KCND3, SLC39A1, KCNK3, SLC30A3, COMMD1, CNNM4, COX5B, CNGA3, SLC4A10, STK39, C2orf47, CACNA2D2, TLR9, TMEM110, SLC30A9, ATP8A1, CNGA1, CXCL9, CXCL10, CXCL11, PPP3CA, SLC39A8, FGF2, HCN1, SLC4A9, KCNIP1, KCNMB1, TMEM63B, IBTK, CHD7, CYC1, SLC39A4, MFSD3, CNNM2, CALHM2, KCNK18, ZDHHC13, F2, SLC39A13, LRRC55, APLNR, P2RX3, CATSPER1, KCNRG, EDNRB, TMCO3, ATP4B, GAS6, R…
		GOBP_DEFENSE_RESPONSE	0.0131	PARK7, AGBL4, CHIA, ADORA3, S100A8, S100A7, S100A14, IL6R, LY9, CD244, F11R, FCER1G, APOA2, FCGR3A, FCGR2B, NCF2, AGBL5, EMILIN1, UCN, EIF2AK2, ARID5A, ZAP70, TANK, DPP4, IFIH1, STK39, CERS6, WDFY1, CUL3, CCL20, GPX1, MST1R, HYAL3, HYAL1, HYAL2, TUSC2, MAPKAPK3, TLR9, BAP1, STAB1, ITIH4, PRKCD, FOXP1, PROK2, IL20RB, TMEM33, TXK, G3BP2, CXCL9, CXCL10, CXCL11, SLC39A8, NFKB1, IL2, IL21, AP3B1, MEF2…
		GOBP_PROTEIN_LOCALIZATION_TO_ORGANELLE	0.0131	PARK7, SZT2, IPO13, RAP1A, HAX1, TOMM40L, CENPA, MAPRE3, PEX13, XPO1, CCT4, C2orf47, FZD5, MFF, ARIH2, DAG1, MON1A, HYAL2, ZMYND10, PARP3, BAP1, SPCS1, PRKCD, NUP54, SCARB2, FAM47E, PPP3CA, AP3B1, TMCO6, IK, PEX6, LMBRD1, SUMO4, LATS1, DNAH11, LEP, MFHAS1, TNKS, PINX1, MAPK15, FAM83H, SCRIB, GPAA1, VPS28, SUFU, TRIM8, ARL3, TOLLIP, CSRP3, ATG13, F2, SPI1, RAPSN, MTCH2, TIMM10, ZDHHC5, CDCA5, PACS…
		GOBP_VESICLE_MEDIATED_TRANSPORT	0.0131	RAP1A, S100A13, SNAPIN, RAB13, C1orf43, FCER1G, APOA2, FCGR3A, FCGR2B, NCF2, OTOF, PREB, SNX17, NRBP1, HEATR5B, COMMD1, LMAN2L, DPP4, CUL3, BSN, MST1R, MON1A, GNAI2, HYAL3, TUSC2, TMEM115, MAPKAPK3, STAB1, PRKCD, OCIAD1, OCIAD2, SCARB2, FAM47E-STBD1, PPP3CA, KIAA1109, SLC10A7, AP3B1, SCAMP1, CD14, YIPF5, DOCK2, VEGFA, LMBRD1, DOPEY1, SNAP91, SNX3, LEP, XKR6, MTMR9, RAB2A, MAPK15, SCRIB, VPS28, VL…
		GOBP_MONOATOMIC_ION_TRANSPORT	0.0131	PARK7, ATP6V0B, SLC6A9, LRRC8D, ATP5F1, KCND3, S100A6, SLC39A1, ATP8B2, TOMM40L, KCNK3, SLC5A6, SLC30A3, UCN, COMMD1, CNNM4, CNNM3, COX5B, CNGA3, SLC4A10, GCG, STK39, C2orf47, SERPINE2, RHOA, GNAI2, CACNA2D2, TLR9, TMEM110, SLC30A9, ATP8A1, CNGA1, SLC10A4, CXCL9, CXCL10, CXCL11, PPP3CA, SLC39A8, FGF2, SLC10A7, HCN1, SLC4A9, KCNIP1, KCNMB1, TMEM63B, IBTK, LEP, CHD7, CYC1, SLC39A4, MFSD3, CNNM2, CA…
		GOBP_PHOSPHORYLATION	0.0131	PARK7, ERRFI1, ENO1, TIE1, PRKACB, PIFO, RAP1A, NPR1, JTB, HAX1, IL6R, ITLN1, AKT3, MAPRE3, EMILIN1, KHK, CAD, UCN, EIF2AK2, PRKD3, ZAP70, GCG, STK39, CREB1, CCNYL1, FZD5, RHOA, DAG1, MST1, IP6K1, CAMKV, MST1R, HYAL2, NPRL2, MAPKAPK3, DOCK3, DUSP7, TLR9, GLYCTK, NEK4, PRKCD, NCK1, TXK, TEC, PPEF2, BANK1, IL2, IL21, FGF2, CCNH, MEF2C, HBEGF, LCP2, PTK7, TTBK1, VEGFA, IBTK, PPIL4, LATS1, PPP1R14C, …
		GOBP_REGULATION_OF_NEURON_PROJECTION_DEVELOPMENT	0.0131	CDC20, PTPRF, ELAVL4, RAP1A, SNAPIN, DPYSL5, BCL11A, SEMA4C, TBR1, RHOA, AMIGO3, GMPPB, SEMA3F, TWF2, SEMA3G, ROBO2, NCK1, SCARB2, PPP3CA, POU4F2, ARSB, CUL7, PTK7, SRF, VEGFA, NR2E1, SNX3, TMEM106B, SEMA3E, SEMA3A, VLDLR, PTPRD, ZNF365, KIAA1598, BRSK2, BDNF, LRP4, RTN4RL2, CFL1, PLXNC1, MYCBP2, CIB1, FES, MAPT, RIT2, SF3A2, RTN4R
		GOBP_CELL_MORPHOGENESIS_INVOLVED_IN_DIFFERENTIATION	0.0131	RERE, MPL, SZT2, ARTN, ELAVL4, BARHL2, S100A6, DPYSL5, FEZ2, B3GNT2, SEMA4C, TBR1, KLF7, CREB1, CUL3, DAG1, SEMA3F, TWF2, BAP1, SEMA3G, ROBO2, PHOX2B, PPP3CA, POU4F2, EMB, MEF2C, CUL7, SRF, VEGFA, NR2E1, LATS1, TMEM106B, SEMA3E, SEMA3A, SCRIB, VLDLR, PTPRD, ZNF365, KIAA1598, VAX1, BRSK2, BDNF, LRP4, SPI1, CFL1, B3GNT1, CTD-3074O7.11, BBS1, PLXNC1, RILPL2, RILPL1, MYCBP2, POU4F1, CIB1, TUBB3, TUBB…
		GOBP_ANTIGEN_PROCESSING_AND_PRESENTATION_VIA_MHC_CLASS_IB	0.0131	AP3B1, RAET1E, RAET1G, ULBP2, ULBP1, RAET1L, ULBP3, AP3D1
		GOBP_CELL_CELL_ADHESION_VIA_PLASMA_MEMBRANE_ADHESION_MOLECULES	0.0131	PTPRF, PVRL4, MPZ, AMIGO3, GMPPB, CDHR4, ROBO2, EMB, PCDHA1, PCDHA2, PCDHA3, PCDHA4, PCDHA5, PCDHA6, PCDHA7, PCDHA8, PCDHA9, PCDHA10, PCDHA11, PCDHA12, PCDHA13, PCDHAC1, PCDHAC2, PCDHB1, PCDHB2, PCDHB3, PTK7, LRRC4, CLDN23, PTPRD, LRFN4, CDH15, MYADM, MMP24, SCARF2
		GOBP_REGULATION_OF_CELL_GROWTH	0.0131	ENO1, BARHL2, S100A8, NPR1, UCN, BCL11A, SEMA4C, SERPINE2, RHOA, SEMA3F, HYAL1, HYAL2, CISH, TWF2, BAP1, SEMA3G, FOXP1, KIAA1109, IL2, POU4F2, HBEGF, SRF, DNPH1, VEGFA, SEMA3E, SEMA3A, EXOSC4, SMARCA2, KIAA1598, BDNF, F2, NDUFS3, PTPRJ, CCDC85B, SOCS2, YY1, CIB1, MAPT, SPHK2, CACNG7, ITCH, RTN4R, KLHL22
		GOBP_IMMUNE_RESPONSE	0.015	PARK7, MPL, S100A8, S100A7, S100A14, S100A13, IL6R, LY9, CD244, FCER1G, APOA2, FCGR3A, FCGR2B, FCGR2C, FCGR3B, FCRLB, NCF2, EIF2B4, EIF2AK2, KIAA1841, ARID5A, ZAP70, TANK, IFIH1, FZD5, WDFY1, CCL20, GPX1, MST1R, MAPKAPK3, PARP3, TLR9, PRKCD, FOXP1, IL20RB, TMEM33, TXK, TEC, G3BP2, CXCL9, CXCL10, CXCL11, BANK1, NFKB1, IL2, IL21, AP3B1, MEF2C, CD14, DOCK2, LCP2, CNPY3, C6orf57, RAET1E, RAET1G, ULBP…
		GOBP_CELL_MORPHOGENESIS	0.016	RERE, MPL, SZT2, ARTN, ELAVL4, BARHL2, S100A6, F11R, DPYSL5, FEZ2, BCL11A, B3GNT2, SEMA4C, TBR1, KLF7, CREB1, CUL3, RHOA, DAG1, SEMA3F, TWF2, BAP1, SEMA3G, ROBO2, PHOX2B, FRYL, PPP3CA, POU4F2, EMB, AP3B1, RASA1, MEF2C, CUL7, SRF, VEGFA, NR2E1, LATS1, TMEM106B, SEMA3E, SEMA3A, SCRIB, PLEC, VLDLR, PTPRD, ZNF365, KIAA1598, VAX1, PDZD8, BRSK2, BDNF, F2, LRP4, SPI1, CFL1, B3GNT1, CTD-3074O7.11, BBS1, …
		GOBP_REGULATION_OF_TRANSFERASE_ACTIVITY	0.0179	PARK7, ERRFI1, TIE1, CDC20, PIFO, RAP1A, JTB, IL6R, APOA2, MAPRE3, UCN, CCT4, GCG, CCNYL1, FZD5, RHOA, DAG1, MST1, MST1R, HYAL2, NPRL2, DOCK3, PARP3, DUSP7, TLR9, PRKCD, PPEF2, FGF2, CCNH, MEF2C, ARRDC3, HBEGF, LCP2, TTBK1, VEGFA, IBTK, LATS1, LEP, TNKS, PINX1, MAPK15, PLEC, VLDLR, KIAA0020, CALCA, DGKZ, AMBRA1, F2, PTPRJ, ZFP91, MAP3K11, BANF1, UBE2N, CAB39L, GAS6, CCNK, WARS, CIB1, IQGAP1, BLM,…
		GOBP_TAXIS	0.0194	ARTN, S100A8, S100A7, S100A14, RAB13, IL6R, FCER1G, DPYSL5, FEZ2, B3GNT2, SEMA4C, TBR1, DPP4, STK39, KLF7, CCL20, RHOA, DAG1, SEMA3F, SEMA3G, PRKCD, PROK2, ROBO2, CXCL9, CXCL10, CXCL11, FGF2, POU4F2, EMB, HBEGF, DOCK2, VEGFA, SEMA3E, SEMA3A, DEFB103B, DEFB104B, DEFB104A, DEFB103A, DEFB130, DEFB130, FAM49B, SCRIB, PLEC, VAX1, LSP1, CALCA, BDNF, SPI1, PTPRJ, FOSL1, B3GNT1, PLXNC1, MYCBP2, EDNRB, GA…
		GOBP_ORGANONITROGEN_COMPOUND_BIOSYNTHETIC_PROCESS	0.0195	PARK7, ENO1, ST3GAL3, DPH2, B4GALT2, SLC6A9, ELAVL4, BARHL2, ATP5F1, NPR1, RPS27, PPOX, B4GALT3, NDUFS2, APOA2, SDHC, NMNAT2, OST4, CAD, UCN, EIF2B4, EIF2AK2, PRKD3, B3GNT2, MGAT4A, CERS6, TYW5, MRPL44, RHOA, APEH, HYAL1, RPL29, ALAS1, MUSTN1, RFT1, PRKCD, EIF4E3, DHFRL1, NSUN3, NCK1, CPEB2, ZAR1, CWH43, BANK1, SLC39A8, NFKB1, SLC10A7, PURA, HBEGF, EIF4EBP3, NDUFA2, DND1, HARS2, GALNT10, MRPL2, G…
		GOBP_HOMOPHILIC_CELL_ADHESION_VIA_PLASMA_MEMBRANE_ADHESION_MOLECULES	0.0195	PVRL4, CDHR4, ROBO2, EMB, PCDHA1, PCDHA2, PCDHA3, PCDHA4, PCDHA5, PCDHA6, PCDHA7, PCDHA8, PCDHA9, PCDHA10, PCDHA11, PCDHA12, PCDHA13, PCDHAC1, PCDHAC2, PCDHB1, PCDHB2, PCDHB3, PTK7, CDH15
		GOBP_CELL_ACTIVATION	0.0233	TNFRSF9, MPL, S100A13, IL6R, LY9, CD244, F11R, FCER1G, FCGR3A, FCGR2B, EMILIN1, KIAA1841, ZAP70, DPP4, STK39, SP3, FZD5, SERPINE2, RHOA, HYAL2, TUSC2, PARP3, TLR9, PBRM1, PRKCD, FOXP1, NCK1, IL20RB, TXK, TEC, CXCL10, PPP3CA, BANK1, IL2, IL21, AP3B1, MEF2C, PURA, MFAP3, DOCK2, LCP2, SRF, TTBK1, FOXO3, ULBP2, ULBP1, ULBP3, LEP, MFHAS1, CHD7, FAM49B, SCRIB, SMARCA2, NFKB2, SLC18A2, TOLLIP, MRGPRX2, …
		GOBP_DEFENSE_RESPONSE_TO_OTHER_ORGANISM	0.0234	AGBL4, S100A8, S100A7, S100A14, IL6R, LY9, CD244, FCER1G, FCGR3A, FCGR2B, NCF2, AGBL5, EMILIN1, EIF2AK2, ARID5A, ZAP70, TANK, IFIH1, WDFY1, CCL20, MST1R, HYAL2, TUSC2, MAPKAPK3, TLR9, STAB1, PRKCD, FOXP1, TMEM33, TXK, G3BP2, CXCL9, CXCL10, CXCL11, NFKB1, IL21, AP3B1, CD14, CNPY3, C6orf57, RAET1E, RAET1G, ULBP2, ULBP1, ULBP3, LEP, DEFB103B, SPAG11B, DEFB104B, DEFB106B, DEFB105B, DEFB107B, DEFB107A…
		GOBP_CELL_GROWTH	0.0234	ENO1, BARHL2, S100A8, NPR1, UCN, BCL11A, SEMA4C, SERPINE2, ARIH2, RHOA, SEMA3F, HYAL1, HYAL2, CISH, TWF2, BAP1, SEMA3G, FOXP1, KIAA1109, IL2, POU4F2, HBEGF, SRF, DNPH1, VEGFA, SEMA3E, SEMA3A, GATA4, EXOSC4, SMARCA2, KIAA1598, BDNF, F2, NDUFS3, PTPRJ, CCDC85B, SOCS2, YY1, CIB1, IQGAP1, MAPT, SPHK2, CACNG7, ITCH, CPNE1, RTN4R, KLHL22
		GOBP_REGULATION_OF_CATALYTIC_ACTIVITY	0.0241	PARK7, ERRFI1, TIE1, CDC20, SZT2, PIFO, ADORA3, RAP1A, S100A8, S100A1, CHTOP, JTB, IL6R, F11R, APOA2, RGL1, MAPRE3, UCN, CCT4, TANK, GCG, CCNYL1, FZD5, SERPINE2, COL4A3, CCL20, GPX1, RHOA, DAG1, MST1, MST1R, GNAT1, GNAI2, HYAL2, NPRL2, DOCK3, PARP3, DUSP7, TLR9, PPM1M, ITIH1, ITIH3, ITIH4, PRKCD, CPEB2, TXK, PPEF2, SCARB2, NFKB1, FGF2, AP3B1, RASA1, CCNH, MEF2C, ARRDC3, HBEGF, LCP2, TTBK1, VEGFA,…
		GOBP_REGULATION_OF_PROTEIN_MODIFICATION_PROCESS	0.0294	PARK7, ERRFI1, CDC20, RAP1A, CHTOP, JTB, HAX1, IL6R, ITLN1, MAPRE3, EMILIN1, UCN, FAM161A, COMMD1, ARID5A, KANSL3, TANK, GCG, CCNYL1, FZD5, CUL3, USP4, RHOA, DAG1, MST1, MST1R, GNAI2, HYAL2, DOCK3, DUSP7, TLR9, PRKCD, NCK1, PPEF2, FAM47E, BANK1, IL2, IL21, FGF2, CCNH, MEF2C, ARRDC3, HBEGF, LCP2, PPP2R5D, TTBK1, VEGFA, IBTK, PPIL4, LATS1, LEP, MFHAS1, PINX1, PLEC, PARP10, HSF1, VPS28, VLDLR, WBP1L…
		GOBP_REGULATION_OF_PHOSPHORUS_METABOLIC_PROCESS	0.0301	PARK7, ERRFI1, ENO1, TIE1, PIFO, RAP1A, JTB, HAX1, IL6R, CD244, ITLN1, SMG7, MAPRE3, EMILIN1, UCN, GCG, CCNYL1, FZD5, RHOA, DAG1, MST1, MST1R, GNAI2, HYAL2, NPRL2, DOCK3, DUSP7, TLR9, PRKCD, NCK1, PPEF2, BANK1, IL2, IL21, FGF2, CCNH, MEF2C, HBEGF, LCP2, PPP2R5D, TTBK1, VEGFA, IBTK, ME1, PPIL4, LATS1, PPP1R14C, LEP, MFHAS1, MTMR9, PLEC, HSF1, VLDLR, MOB2, CALCA, BDNF, DGKZ, AMBRA1, F2, LRP4, PTPRJ…
		GOBP_MONOATOMIC_ION_TRANSMEMBRANE_TRANSPORT	0.0301	PARK7, ATP6V0B, SLC6A9, LRRC8D, ATP5F1, KCND3, S100A6, SLC39A1, ATP8B2, KCNK3, SLC5A6, SLC30A3, COMMD1, CNNM4, COX5B, CNGA3, SLC4A10, STK39, C2orf47, CACNA2D2, TLR9, TMEM110, SLC30A9, ATP8A1, CNGA1, CXCL9, CXCL10, CXCL11, PPP3CA, SLC39A8, FGF2, HCN1, SLC4A9, KCNIP1, KCNMB1, TMEM63B, IBTK, CHD7, CYC1, SLC39A4, MFSD3, CNNM2, CALHM2, KCNK18, ZDHHC13, F2, SLC39A13, LRRC55, APLNR, P2RX3, BEST1, CATSPE…
		GOBP_MAINTENANCE_OF_LOCATION	0.0301	PARK7, S100A8, S100A7, SLC30A3, TWF2, G3BP2, CXCL9, CXCL10, CXCL11, NFKB1, FGF2, IBTK, LATS1, LEP, HILPDA, CHD7, GPAA1, DGAT1, SLC39A4, SUFU, SLC18A2, F2, NR1H3, APLNR, FTH1, RASA3, RIT2, AP3D1, JSRP1, RYR1, KDELR1, BAX, FTL, HRC, GP1BB
		GOBP_REGULATION_OF_PROTEIN_POLYMERIZATION	0.0301	HAX1, ARPC5, MAPRE3, RHOA, TWF2, PRKCD, NCK1, SLAIN2, RASA1, TTBK1, LATS1, FAM49B, AMBRA1, CKAP5, SPTBN2, CLIP1, HIP1R, SLAIN1, EVL, FES, MAPT, MYADM, CDC42EP5
		GOBP_POSITIVE_REGULATION_OF_IMMUNE_SYSTEM_PROCESS	0.0301	PARK7, MPL, S100A7, S100A14, HAX1, IL6R, CD244, FCER1G, FCGR3A, FCGR2B, EIF2B4, ARID5A, ZAP70, DPP4, IFIH1, STK39, CREB1, FZD5, WDFY1, CCL20, RHOA, MAPKAPK3, TLR9, PBRM1, PRKCD, FOXP1, NCK1, TXK, TEC, CXCL10, PPP3CA, BANK1, NFKB1, IL2, IL21, POU4F2, AP3B1, MEF2C, CD14, LCP2, TTBK1, VEGFA, FOXO3, RAET1E, RAET1G, ULBP2, ULBP1, RAET1L, ULBP3, LEP, MFHAS1, BLK, FAM49B, HSF1, LRRC14, SMARCA2, DGKZ, AM…
		GOBP_POSITIVE_REGULATION_OF_MULTICELLULAR_ORGANISMAL_PROCESS	0.0301	PARK7, ENO1, MPL, DMRTA2, CHIA, S100A13, S100A1, NPR1, HAX1, IL6R, LY9, CD244, USF1, FCER1G, APOA2, FCGR3A, AKT3, EMILIN1, ATRAID, UCN, EIF2AK2, ARID5A, ZAP70, DPP4, IFIH1, CREB1, FZD5, SERPINE2, RHOA, DAG1, AMIGO3, GMPPB, GNAI2, HYAL1, HYAL2, TUSC2, TLR9, TWF2, PBRM1, MUSTN1, FOXP1, PROK2, ROBO2, NCK1, IL20RB, PHOX2B, TXK, PPP3CA, IL2, IL21, FGF2, POU4F2, AP3B1, MEF2C, CD14, SAP30L, GLTSCR1L, CU…
		GOBP_POSITIVE_REGULATION_OF_CELL_DEVELOPMENT	0.0301	MPL, DMRTA2, HAX1, F11R, ZAP70, CREB1, SERPINE2, RHOA, DAG1, TWF2, PBRM1, ROBO2, PPP3CA, IL2, FGF2, POU4F2, AP3B1, CUL7, SRF, TTBK1, VEGFA, NR2E1, FOXO3, HSF1, SMARCA2, RFX3, PTPRD, ZNF365, KIAA1598, BDNF, AMBRA1, SPI1, SART1, ACTN3, PLXNC1, POU4F1, GAS6, FES, SOCS1, MAPT, AP3D1, LILRB2
		GOBP_AMINOGLYCAN_METABOLIC_PROCESS	0.0301	ST3GAL3, CHI3L2, CHIA, OVGP1, B3GNT2, HYAL3, HYAL1, HYAL2, ITIH1, ITIH3, ITIH4, NFKB1, FGF2, SLC10A7, GAL3ST3, B3GNT1, EDNRB, XYLT1
		GOBP_POSITIVE_REGULATION_OF_PROTEIN_METABOLIC_PROCESS	0.0301	PARK7, ENO1, CDC20, SLC6A9, AGBL4, BARHL2, RAP1A, S100A8, CHTOP, JTB, HAX1, IL6R, ITLN1, MAPRE3, UCN, FAM161A, COMMD1, ARID5A, KANSL3, TANK, GCG, FZD5, CUL3, COL4A3, ARIH2, RHOA, DAG1, MST1R, DOCK3, TLR9, MUSTN1, PRKCD, NCK1, FAM47E, BANK1, IL2, IL21, FGF2, MEF2C, ARRDC3, HBEGF, LCP2, PPP2R5D, TTBK1, VEGFA, LATS1, LEP, SOX7, HSF1, VPS28, VLDLR, WBP1L, TOLLIP, MOB2, CTSD, CALCA, BDNF, AMBRA1, F2, …
		GOBP_NEGATIVE_REGULATION_OF_CELLULAR_COMPONENT_ORGANIZATION	0.0301	PARK7, CDC20, SNAPIN, F11R, PFDN2, APOA2, SLC35F6, DPYSL5, EMILIN1, TRIM54, FEZ2, BCL11A, SEMA4C, TMEM182, DPP4, FAP, SPC25, GPX1, RHOA, AMIGO3, GMPPB, SEMA3F, TWF2, SEMA3G, PRKCD, ROBO2, CXCL10, PPP3CA, PFDN1, IK, MAD2L1BP, VEGFA, SEMA3E, SEMA3A, TNKS, PINX1, FAM49B, HSF1, ZNF365, LRP4, PACSIN3, NR1H3, RTN4RL2, INCENP, RBM14, SPTBN2, KNTC1, HIP1R, MPHOSPH9, EVL, CIB1, CLEC16A, CDK10, MAPT, TOM1L…
		GOBP_INTRACELLULAR_ZINC_ION_HOMEOSTASIS	0.0301	S100A8, SLC30A3, SLC30A9, SLC39A8, AP3B1, SLC39A4, SLC39A13, AP3D1
		GOBP_REGULATION_OF_KINASE_ACTIVITY	0.0306	PARK7, ERRFI1, TIE1, PIFO, RAP1A, JTB, IL6R, MAPRE3, UCN, GCG, CCNYL1, FZD5, RHOA, DAG1, MST1, MST1R, HYAL2, NPRL2, DOCK3, DUSP7, TLR9, PRKCD, PPEF2, FGF2, CCNH, MEF2C, HBEGF, LCP2, TTBK1, VEGFA, IBTK, LATS1, LEP, PLEC, VLDLR, CALCA, DGKZ, AMBRA1, F2, PTPRJ, ZFP91, MAP3K11, CAB39L, GAS6, CCNK, WARS, CIB1, IQGAP1, BLM, SOCS1, DBNDD1, HEXIM2, MAPT, TOM1L1, COX11, MMD, PRKAR1A, GADD45B, RASIP1, LILR…
		GOBP_REGULATION_OF_ORGANELLE_ORGANIZATION	0.0318	PARK7, CDC20, S100A8, HAX1, F11R, PFDN2, SHCBP1L, ARPC5, SDCCAG8, SLC35F6, MAPRE3, PREB, TRIM54, FEZ2, CCT4, ANKRD23, ZEB2, SPC25, FZD5, CUL3, MFF, GPX1, RHOA, NAT6, ZMYND10, PARP3, TWF2, PBRM1, PRKCD, NCK1, TMEM33, SLAIN2, G3BP2, SCARB2, RASA1, IK, CUL7, CUL9, MAD2L1BP, LATS1, TMEM106B, SEMA3E, TNKS, PINX1, FAM49B, MAPK15, SMARCA2, PTPRD, KIF18A, AMBRA1, CKAP5, MTCH2, FEN1, INCENP, CDCA5, RAB1B,…
		GOBP_PEPTIDYL_AMINO_ACID_MODIFICATION	0.0322	PARK7, ERRFI1, TIE1, DPH2, AGBL4, TTLL7, PRKACB, WDR77, S100A8, CRTC2, HAX1, IL6R, APOA2, AKT3, AGBL5, CAD, UCN, EIF2AK2, NDUFAF7, QPCT, BCL11A, ARID5A, KANSL3, ZAP70, GCG, IFIH1, STK39, METTL21A, P4HTM, CAMKV, MST1R, NAT6, HYAL2, MAPKAPK3, DOCK3, WDR82, PRKCD, MSL2, NCK1, BOD1L1, TXK, TEC, PPEF2, BANK1, IL2, IL21, HBEGF, TTBK1, VEGFA, IBTK, PPIL6, SUMO4, PPIL4, LATS1, LEP, TNKS, BLK, FAM86B1, FA…
		GOBP_CELL_CELL_ADHESION	0.0322	MPL, PTPRF, S100A8, F11R, PVRL4, MPZ, FCGR2B, EMILIN1, ZAP70, DPP4, SERPINE2, RHOA, AMIGO3, GMPPB, CDHR4, PBRM1, PRKCD, ROBO2, NCK1, IL20RB, PPP3CA, SLC39A8, IL2, IL21, EMB, AP3B1, PCDHA1, PCDHA2, PCDHA3, PCDHA4, PCDHA5, PCDHA6, PCDHA7, PCDHA8, PCDHA9, PCDHA10, PCDHA11, PCDHA12, PCDHA13, PCDHAC1, PCDHAC2, PCDHB1, PCDHB2, PCDHB3, PTK7, SRF, VEGFA, COL19A1, FOXO3, LRRC4, LEP, CLDN23, FAM49B, TSTA3,…
		GOBP_REGULATION_OF_CELL_PROJECTION_ORGANIZATION	0.0329	CDC20, PTPRF, ELAVL4, PIFO, RAP1A, SNAPIN, FCGR2B, SDCCAG8, DPYSL5, BCL11A, SEMA4C, TBR1, RHOA, AMIGO3, GMPPB, SEMA3F, ZMYND10, TWF2, SEMA3G, PRKCD, ROBO2, NCK1, SCARB2, PPP3CA, POU4F2, ARSB, CUL7, PTK7, SRF, VEGFA, NR2E1, SNX3, TMEM106B, SEMA3E, SEMA3A, MAPK15, VLDLR, PTPRD, ZNF365, KIAA1598, BRSK2, BDNF, LRP4, RTN4RL2, CFL1, PLXNC1, MPHOSPH9, MYCBP2, SYNE2, EVL, CIB1, FES, CDK10, DEF8, PLEKHM1,…
		GOBP_ANTIGEN_PROCESSING_AND_PRESENTATION_OF_PEPTIDE_ANTIGEN_VIA_MHC_CLASS_IB	0.0329	RAET1E, RAET1G, ULBP2, ULBP1, RAET1L, ULBP3
		GOBP_ORGANELLE_LOCALIZATION	0.0356	AGBL4, S100A13, SNAPIN, RAB13, CENPA, PREB, PEX13, XPO1, CUL3, BSN, SDAD1, AP3B1, SNAP91, TMEM106B, PINX1, MAPK15, SCRIB, C10orf32, C10orf32-ASMT, SLC18A2, PDZD8, BRSK2, INSC, MRGPRX2, KIF18A, ARFGAP2, INCENP, CDCA5, CFL1, KLC2, CNIH2, GAB2, TMED2, CHAMP1, SYNE2, FES, VPS33B, TRAPPC2L, CHMP1A, SPIRE2, DEF8, PLEKHM1, MAPT, WIPI1, AP3D1, LMNB2, SPHK2, PPFIA3, CHMP4B, ASIP, EIF6, SEPT5
		GOBP_POSITIVE_REGULATION_OF_CATALYTIC_ACTIVITY	0.0363	PARK7, TIE1, CDC20, PIFO, ADORA3, RAP1A, S100A8, S100A1, CHTOP, JTB, IL6R, F11R, APOA2, RGL1, MAPRE3, UCN, CCT4, TANK, GCG, FZD5, COL4A3, CCL20, RHOA, DAG1, MST1R, GNAT1, GNAI2, DOCK3, TLR9, PPM1M, PRKCD, TXK, FGF2, MEF2C, ARRDC3, HBEGF, LCP2, TTBK1, VEGFA, C6orf57, TMEM106B, LEP, TNKS, SOX7, MTMR9, ASAP1, MAPK15, SCRIB, HSF1, VLDLR, PNLIP, CTSD, CALCA, DGKZ, AMBRA1, F2, NR1H3, ZFP91, MAP3K11, CC…
		GOBP_POSITIVE_REGULATION_OF_TRANSFERASE_ACTIVITY	0.0363	PARK7, TIE1, CDC20, PIFO, RAP1A, JTB, IL6R, APOA2, MAPRE3, UCN, CCT4, GCG, FZD5, RHOA, DAG1, MST1R, DOCK3, TLR9, PRKCD, FGF2, MEF2C, ARRDC3, HBEGF, LCP2, TTBK1, VEGFA, LEP, TNKS, MAPK15, VLDLR, CALCA, DGKZ, AMBRA1, F2, ZFP91, MAP3K11, UBE2N, CAB39L, GAS6, CIB1, IQGAP1, SOCS1, MAPT, TOM1L1, MMD, LILRA5
		GOBP_CYTOSKELETON_DEPENDENT_CYTOKINESIS	0.0363	JTB, SHCBP1L, CENPA, KLHDC8B, RHOA, RASA1, CUL7, PLEC, ARL3, INCENP, CFL1, CHMP1A, SPIRE2, CHMP4B, SON, SEPT5
		GOBP_CHEMICAL_HOMEOSTASIS	0.0363	PARK7, ATP6V0B, PRKACB, LRRC8D, S100A8, S100A14, SNAPIN, NPR1, CRTC2, USF1, APOA2, SLC30A3, COMMD1, CNNM4, CNNM3, SLC4A10, GCG, STK39, G6PC2, C2orf47, KLF7, GPX1, GNAI2, HYAL2, CYB561D2, GPR27, SLC30A9, CORIN, CXCL9, CXCL10, CXCL11, PPP3CA, SLC39A8, FGF2, SLC10A7, AP3B1, SLC4A9, SRF, VEGFA, SLC29A1, IBTK, CYB5R4, TMEM106B, LEP, GATA4, CHD7, GRINA, DGAT1, SLC39A4, CNNM2, PDZD8, BRSK2, CALCB, CALCA…
		GOBP_POSITIVE_REGULATION_OF_MOLECULAR_FUNCTION	0.0381	PARK7, TIE1, CDC20, PIFO, ADORA3, RAP1A, S100A8, S100A1, CHTOP, CRTC2, JTB, IL6R, F11R, APOA2, RGL1, KCNK3, MAPRE3, UCN, EIF2AK2, CCT4, TANK, GCG, STK39, FZD5, COL4A3, CCL20, RHOA, DAG1, MST1R, GNAT1, GNAI2, DOCK3, TLR9, PPM1M, TMEM110, PRKCD, TXK, PPP3CA, FGF2, POU4F2, MEF2C, ARRDC3, HBEGF, LCP2, SRF, TTBK1, VEGFA, C6orf57, SUMO4, TMEM106B, LEP, TNKS, SOX7, PINX1, MTMR9, BLK, ASAP1, MAPK15, SCRI…
		GOBP_VIRAL_PROCESS	0.0381	ST3GAL3, F11R, USF1, PVRL4, EIF2AK2, MGAT4A, DPP4, IFIH1, DAG1, HYAL2, SPCS1, SCARB2, SNX3, CTSB, PARP10, SLC52A2, VPS28, TRIM8, PSMC3, FAM111A, DDB1, CFL1, BANF1, RAB1B, PC, RSF1, DENR, VPS37B, KPNA3, TRIM13, GAS6, CCNK, FURIN, CIITA, CHMP1A, KPNA2, CHMP4B, ITCH, EDEM2, ZDHHC8
		GOBP_CELLULAR_MACROMOLECULE_BIOSYNTHETIC_PROCESS	0.0381	ST3GAL3, DPH2, B4GALT2, SLC6A9, ELAVL4, BARHL2, RPS27, B4GALT3, OST4, UCN, EIF2B4, EIF2AK2, B3GNT2, MGAT4A, MRPL44, RHOA, APEH, RPL29, ALAS1, GLT8D1, MUSTN1, RFT1, EIF4E3, NSUN3, NCK1, CPEB2, ZAR1, CWH43, BANK1, SLC39A8, PURA, HBEGF, EIF4EBP3, DND1, HARS2, GALNT10, MRPL2, GTPBP2, MRPS18A, MRPL14, PGM3, FOXO3, ZC3H12D, QKI, PPP1R3B, EEF1D, GPAA1, KIAA0020, MRPL23, ZDHHC13, ATG13, CELF1, TNKS1BP1, …
		GOBP_MACROMOLECULE_CATABOLIC_PROCESS	0.0381	PARK7, CDC20, AGBL4, ELAVL4, CHI3L2, CHIA, OVGP1, DEDD, USP21, SMG7, ATRAID, USP34, XPO1, COMMD1, FAP, SERPINE2, CUL3, ARIH2, USP4, GPX1, RNF123, HYAL3, HYAL1, HYAL2, PCBP4, WDR82, BAP1, PRKCD, ZAR1, FAM47E-STBD1, FGF2, LSM6, DND1, KLHDC3, CUL7, CUL9, UBE3D, SNX3, LACE1, ZC3H12D, LATS1, TMEM106B, SND1, ERI1, PPP1R3B, CTSB, USP17L2, EXOSC4, SHARPIN, HSF1, FBXL6, VPS28, FBXL15, SUFU, TOLLIP, BRSK2,…
		GOBP_NEUROGENESIS	0.0381	RERE, CDC20, SZT2, PTPRF, KDM4A, ARTN, AGBL4, ELAVL4, DMRTA2, BARHL2, RAP1A, S100A8, S100A6, SNAPIN, RAB13, NDUFS2, SDCCAG8, DPYSL5, UCN, EIF2B4, FEZ2, STRN, BCL11A, PEX13, B3GNT2, SEMA4C, TBR1, SLC4A10, SATB2, KLF7, CREB1, FZD5, SERPINE2, RHOA, DAG1, AMIGO3, GMPPB, SEMA3F, GNAT1, TWF2, SEMA3G, ROBO2, NCK1, PHOX2B, FRYL, SCARB2, PPP3CA, IL2, FGF2, POU4F2, HCN1, EMB, ARSB, MEF2C, PRPH2, CUL7, PTK7…
		GOBP_CARBOHYDRATE_DERIVATIVE_METABOLIC_PROCESS	0.0381	PARK7, ENO1, ST3GAL3, B4GALT2, CHI3L2, CHIA, OVGP1, ATP5F1, NPR1, B4GALT3, NDUFS2, SDHC, OST4, CAD, B3GNT2, MGAT4A, G6PC2, OLA1, TYW5, RHOA, HYAL3, HYAL1, HYAL2, ABHD14B, GLYCTK, ITIH1, ITIH3, ITIH4, MUSTN1, RFT1, PRKCD, TKT, DHFRL1, CWH43, SLC39A8, NFKB1, FGF2, SLC10A7, HBEGF, NDUFA2, GALNT10, GNMT, DNPH1, PGM3, LEP, IMPDH1, NEIL2, TSTA3, GPAA1, DGAT1, NT5C2, RPEL1, USMG5, ENO4, NDUFS3, DAK, TME…
		GOBP_SEQUESTERING_OF_METAL_ION	0.0381	S100A8, S100A7, SLC30A3, SLC39A4, FTH1, AP3D1, FTL
		GOBP_POSITIVE_REGULATION_OF_PROTEIN_MODIFICATION_PROCESS	0.0399	PARK7, CDC20, RAP1A, CHTOP, JTB, HAX1, IL6R, ITLN1, MAPRE3, UCN, FAM161A, COMMD1, ARID5A, KANSL3, TANK, GCG, FZD5, CUL3, RHOA, DAG1, MST1R, DOCK3, TLR9, PRKCD, FAM47E, BANK1, IL2, IL21, FGF2, MEF2C, ARRDC3, HBEGF, LCP2, PPP2R5D, TTBK1, VEGFA, LATS1, LEP, HSF1, VLDLR, WBP1L, TOLLIP, MOB2, CALCA, BDNF, AMBRA1, F2, LRP4, PTPRJ, APLNR, TNKS1BP1, ZFP91, INCENP, MAP3K11, BRMS1, UBE2N, CDK2AP1, CAB39L, …
		GOBP_REGULATION_OF_PHOSPHORYLATION	0.0401	PARK7, ERRFI1, TIE1, PIFO, RAP1A, JTB, HAX1, IL6R, ITLN1, MAPRE3, EMILIN1, UCN, GCG, CCNYL1, FZD5, RHOA, DAG1, MST1, MST1R, HYAL2, NPRL2, DOCK3, DUSP7, TLR9, PRKCD, NCK1, PPEF2, BANK1, IL2, IL21, FGF2, CCNH, MEF2C, HBEGF, LCP2, TTBK1, VEGFA, IBTK, PPIL4, LATS1, PPP1R14C, LEP, PLEC, HSF1, VLDLR, MOB2, CALCA, BDNF, DGKZ, AMBRA1, F2, LRP4, PTPRJ, APLNR, TNKS1BP1, ZFP91, INCENP, MAP3K11, ACTN3, CDK2A…
		GOBP_NEURON_DEVELOPMENT	0.0402	RERE, CDC20, SZT2, PTPRF, ARTN, AGBL4, ELAVL4, BARHL2, RAP1A, S100A6, SNAPIN, RAB13, DPYSL5, UCN, FEZ2, STRN, BCL11A, B3GNT2, SEMA4C, TBR1, SLC4A10, KLF7, CREB1, RHOA, DAG1, AMIGO3, GMPPB, SEMA3F, GNAT1, TWF2, SEMA3G, ROBO2, NCK1, PHOX2B, FRYL, SCARB2, PPP3CA, IL2, POU4F2, HCN1, EMB, ARSB, MEF2C, PRPH2, CUL7, PTK7, SRF, VEGFA, NR2E1, SNX3, TMEM106B, SEMA3E, SEMA3A, LEP, RP1L1, ASAP1, SCRIB, VLDLR…
		GOBP_POSITIVE_REGULATION_OF_KINASE_ACTIVITY	0.0449	PARK7, TIE1, PIFO, RAP1A, JTB, IL6R, MAPRE3, UCN, GCG, FZD5, RHOA, DAG1, MST1R, DOCK3, TLR9, PRKCD, FGF2, MEF2C, HBEGF, LCP2, TTBK1, VEGFA, LEP, VLDLR, CALCA, DGKZ, AMBRA1, F2, ZFP91, MAP3K11, CAB39L, GAS6, CIB1, IQGAP1, SOCS1, MAPT, TOM1L1, MMD, LILRA5
		GOBP_CELL_CYCLE	0.0449	CDC20, HFM1, INTS3, JTB, SHCBP1L, SDCCAG8, CENPA, MAPRE3, CGREF1, PPM1G, XPO1, CIAO1, FAP, SPC25, CCNYL1, CUL3, WDR6, KLHDC8B, CCDC36, RHOA, GNAI2, HYAL1, TUSC2, RASSF1, PARP3, BAP1, PBRM1, NEK4, PRKCD, STAG1, PHOX2B, PPP3CA, FGF2, NUDT6, RASA1, CCNH, SRA1, IK, KLHDC3, CUL7, CUL9, TTBK1, ZNF318, MAD2L1BP, NR2E1, KATNA1, LATS1, NUP43, SND1, LEP, TNKS, PINX1, MAPK15, SCRIB, PLEC, HSF1, KIFC2, SMARC…
		GOBP_PROTEIN_METHYLATION	0.0449	PRDM2, WDR77, CHTOP, NDUFAF7, KANSL3, GCG, METTL21A, HEMK1, WDR82, BOD1L1, FAM47E, PCMT1, FAM86B1, FAM86B2, MLLT10, SETD8, SETDB2, SETD3, GSPT1, PRDM7, DOT1L, NCOA6
		GOBP_MICROTUBULE_BASED_PROCESS	0.0455	CDC20, AGBL4, TTLL7, SNAPIN, SDCCAG8, DRC1, CENPA, MAPRE3, TRIM54, PEX13, XPO1, SPC25, CCNYL1, DAW1, RHOA, DAG1, ZMYND10, IQCF1, PARP3, DNAH1, NISCH, STAG1, SLAIN2, BBS12, AP3B1, PURA, CUL7, KLC4, CUL9, RSPH9, ARMC2, KATNA1, DNAH11, TNKS, PRSS55, RP1L1, MAPK15, KIFC2, RFX3, ARL3, C10orf32, C10orf32-ASMT, ENO4, BRSK2, INSC, KIF18A, CKAP5, INCENP, MAP3K11, CFL1, CATSPER1, KLC2, CNIH2, CTD-3074O7.11…
		GOBP_HOMEOSTATIC_PROCESS	0.0472	PARK7, MPL, ATP6V0B, PRKACB, LRRC8D, S100A8, S100A14, SNAPIN, NPR1, CRTC2, UBAP2L, F11R, USF1, APOA2, LAMC1, AKT3, SLC30A3, MPV17, COMMD1, CNNM4, CNNM3, SLC4A10, GCG, STK39, G6PC2, SP3, C2orf47, KLF7, P4HTM, GPX1, IP6K1, GNAI2, HYAL2, CYB561D2, ALAS1, TLR9, BAP1, GPR27, IL20RB, PHOX2B, SLC30A9, CORIN, OCIAD1, OCIAD2, CXCL9, CXCL10, CXCL11, PPP3CA, SLC39A8, IL2, BBS12, FGF2, SLC10A7, AP3B1, MEF2C,…
		GOBP_REGULATION_OF_PLATELET_ACTIVATION	0.0494	F11R, FCER1G, EMILIN1, SERPINE2, PRKCD, TXK, TEC, F2, VPS33B, GP1BB
